# Estimating incidence of infection from diverse data sources: Zika virus in Puerto Rico, 2016

**DOI:** 10.1101/2020.10.14.20212134

**Authors:** Talia M. Quandelacy, Jessica M. Healy, Bradford Greening, Dania M. Rodriguez, Koo-Whang Chung, Matthew J. Kuehnert, Brad J. Biggerstaff, Emilio Dirlikov, Luis Mier-y-Teran-Romero, Tyler M. Sharp, Stephen Waterman, Michael A. Johansson

## Abstract

Emerging epidemics are challenging to track. Only a subset of cases is recognized and reported, as seen with the Zika virus (ZIKV) epidemic where large proportions of infection were asymptomatic. However, multiple imperfect indicators of infection provide an opportunity to estimate the underlying incidence of infection. We developed a modeling approach that integrates a generic Time-series Susceptible-Infected-Recovered epidemic model with assumptions about reporting biases in a Bayesian framework and applied it to the 2016 Zika epidemic in Puerto Rico using three indicators: suspected arboviral cases, suspected Zika-associated Guillain-Barré Syndrome cases, and blood bank data. Using this combination of surveillance data, we estimated the peak of the epidemic occurred during the week of August 15, 2016 (the 33^rd^ week of year), and 120 to 140 (50% credible interval [CrI], 95% CrI: 97 to 170) weekly infections per 10,000 population occurred at the peak. By the end of 2016, we estimated that approximately 890,000 (95% CrI: 660,000 to 1,100,000) individuals were infected in 2016 (26%, 95% CrI: 19% to 33%, of the population infected). Utilizing multiple indicators offers the opportunity for real-time and retrospective situational awareness to support epidemic preparedness and response.
