## Supplementary data file for "Estimating incidence of infection from diverse data sources: Zika virus in Puerto Rico, 2016"

### Sheet: Combined data
year	week	reported_suspect_arbovirus_case	reported_suspect_gbs	blood_donations_tested	blood_donations_positive
2016	1	141	1	0	0
2016	2	145	1	0	0
2016	3	195	1	0	0
2016	4	314	1	0	0
2016	5	531	1	0	0
2016	6	555	1	0	0
2016	7	544	5	0	0
2016	8	444	1	0	0
2016	9	454	1	0	0
2016	10	475	1	0	0
2016	11	402	2	0	0
2016	12	326	0	0	0
2016	13	432	2	0	0
2016	14	445	2	1034	5
2016	15	491	1	1197	3
2016	16	575	1	1329	2
2016	17	783	1	1386	4
2016	18	905	7	1100	3
2016	19	1053	2	1238	5
2016	20	1200	2	1396	8
2016	21	1210	1	1361	12
2016	22	1402	6	1170	9
2016	23	1542	5	1588	17
2016	24	1746	8	1552	21
2016	25	2062	1	1373	17
2016	26	2020	5	1434	18
2016	27	2072	3	1064	19
2016	28	2213	8	1358	13
2016	29	2011	4	1327	13
2016	30	2319	7	1074	16
2016	31	2861	9	1241	17
2016	32	3152	6	1474	16
2016	33	3329	11	1468	17
2016	34	3104	7	1340	21
2016	35	2651	4	1853	17
2016	36	2624	7	1413	14
2016	37	2287	3	1744	13
2016	38	2033	2	1154	4
2016	39	2073	4	1795	7
2016	40	1672	11	1694	8
2016	41	1615	5	1601	6
2016	42	1362	6	1536	4
2016	43	1161	1	1560	3
2016	44	1082	2	1485	2
2016	45	1013	2	1590	2
2016	46	895	5	1642	8
2016	47	778	4	1113	2
2016	48	855	0	1726	6
2016	49	813	1	1809	4
2016	50	659	1	1381	0
2016	51	437	0	1076	4
2016	52	357	2	912	0
